# Self-testing for the detection of SARS-CoV-2 infection with rapid antigen tests

**DOI:** 10.1101/2021.02.21.21252153

**Authors:** J. J.J.M. Stohr, V. F. Zwart, G. Goderski, A. Meijer, C. R.S. Nagel-Imming, M.F.Q. Kluytmans-van den Bergh, S. D. Pas, F. van den Oetelaar, M. Hellwich, K. H. Gan, A. Rietveld, J.J. Verweij, J. L. Murk, W. van den Bijllaardt, J. A. J. W. Kluytmans

## Abstract

**Introduction:** Self-testing for COVID-19 infection with lateral flow assay SARS-CoV-2 rapid antigen detection tests (RDT), provides rapid results and could enable frequent and extensive testing in the community, thereby improving the control of SARS-CoV-2. The objective of this study is to evaluate the performance of self-testing using RDT without assistance.

**Methods:** Participants visiting a municipal SARS-CoV-2 testing centre, received self-testing kits containing either the BD Veritor System (BD RDT) or Roche SARS-CoV-2 antigen detection test (Roche RDT). Oro-nasopharyngeal swabs were collected from the participants for qRT-PCR testing. As a proxy for contagiousness, viral culture was performed on a selection of qRT-PCR positive samples to determine the Ct-value at which the chance of a positive culture was dropping below 0.5 (Ct-value cut-off). Sensitivity and specificity of self-testing were compared to qRT-PCR with a Ct-value below the Ct value cut-off. Determinants independently associated with a false-negative self-test result were determined.

**Results:** A total of 3,215 participants were included (BD RDT n=1604; Roche RDT n=1611). Sensitivity and specificity of self-testing compared to the qRT-PCR results with Ct-value below the Ct-value cut-off was 78.0% (95% CI:72.5-82.8) and 99.4% (95%CI: 99.0-99.6) respectively. Determinants independently associated with a false-negative self-testing results were: higher age, low viral load and finding self-testing difficult.

**Discussion:** Self-testing using currently available RDT’s has a high specificity and relatively high sensitivity to identify individuals with a high probability of contagiousness. The performance of two tests were comparable. This application has the potential for frequent and extensive testing which may be an aid to lift restrictions to society while controlling the spread of SARS-CoV-2.
