## Supplementary tables S1-S4 for "Self-testing for the detection of SARS-CoV-2 infection with rapid antigen tests"

### Sheet: Supplementary table S1
Supplementary table S1. Results of RT-PCR positive samples sent for viral culture per culture passage. *Contamination in the cell culture caused by contaminated clinical specimen with fungi or bacteria. Contaminated passage 1 is filtered before inoculated for passage 2.
	Passage 1 (n=289) (%)	Passage 2 (n=289) (%)
CPE positive	151 (52%)	178 (61)
CPE negative	118 (41%)	111 (39%)
Contamination*	21 (7%)	0 (0%)

### Sheet: Supplementary table S2
Supplementary table S2. Response on statements in survey for both the BD and Roche RDT;*(1:very difficult - 10: very easy); ◇(1: totally agree - 4: totally disagree).
Survey statement	Response◇	Overall	BD RDT	Roche RDT
		n = 3215	n = 1604	n = 1611
Difficulty, median (IQR1-IGR3)*		9 (8-10)	9 (8-10)	9 (8-10)
Watched instruction video	Yes	950	480	470
	No	2265	1124	1141
The instructions for use were clear	1	2980	1483	1497
	2	213	113	100
	3	14	6	8
	4	8	2	6
I am confident I performed the nose sampling properly	1	2315	1145	1170
	2	778	401	377
	3	87	42	45
	4	35	16	19
I am confident I performed the execution of test properly	1	2712	1367	1345
	2	425	195	230
	3	52	26	26
	4	26	16	10
I am confident I interpreted the test result properly	1	3129	1550	1579
	2	62	39	23
	3	14	8	6
	4	10	7	3
I would use this rapid test again	1	2709	1359	1350
	2	379	184	195
	3	75	37	38
	4	52	24	28
I would recommend this rapid test to other persons	1	2560	1285	1275
	2	533	262	271
	3	74	31	43
	4	49	26	23

### Sheet: Supplementary table S3
Supplementary table S3. Self-testing results using the BD and Roche RDT, stratified for expected contagious COVID-19 infection. *Ct-value cut-off at which p > 0.5 for a positive viral culture result;
SARS-CoV-2 Self-test		RT-PCR
		Positive		Negative
		Ct-value </= cut-off*	Ct-value > cut-off*
Overall	positive	192	12	6
	negative	54	110	2779
BD RDT	positive	83	3	2
	negative	27	63	1387
Roche RDT	positive	109	9	4
	negative	27	47	1392

### Sheet: Supplementary table S4
Supplementary table S4. Self-testing results using the BD and Roche RDT compared to RT-PCR and SARS-CoV-2 culture results.
SARS-CoV-2 Self-test		RT-PCR
		Positive		Negative
		Culture positive	Culture negative
Overall	positive	127	22	6
	negative	45	89	2779
BD RDT	positive	57	6	2
	negative	21	49	1387
Roche RDT	positive	70	16	4
	negative	24	40	1392
